# Associations between cord serum antibodies against phosphorylcholine and bacterial infections in neonates: a prospective cohort study in singletons and twins

**DOI:** 10.1101/2024.02.14.24302847

**Authors:** Ruoqing Chen, Yeqi Zheng, Weiri Tan, Feng Wu, Hui Liang, Xi Chen, Youmei Chen, Xian Liu, Fang Fang, Quanfu Zhang, Rui Zhang, Xu Chen

## Abstract

**Background:** Antibodies against phosphorylcholine (anti-PC) are reported to protect against infection. However, the association between cord serum anti-PC and bacterial infection in neonates is yet to be investigated. This study aimed to investigate these associations among both singletons and twins.

**Methods:** A total of 1007 neonates (329 singletons and 678 twins) within the hospital-based Shenzhen Baoan Birth & Twin cohort were included in this study. Levels of IgM anti-PC, IgG anti-PC, as well as IgM, IgG, and IgA in cord serum were measured by enzyme-linked immunosorbent assay. Diagnoses of bacterial infections were identified within 0-27 days after birth. Multivariable logistic regression with propensity score adjustment was performed to assess the associations between levels of antibodies and neonatal bacterial infections.

**Results:** The mean (standard deviation) levels of IgM and IgG anti-PC were 46.68 (14.15) ng/ml and 73.68 (30.44) ng/ml, respectively. Neonatal bacterial infections were diagnosed in 24 singletons (7.29%) and 48 twins (7.08%). A higher level of IgM anti-PC was associated with a lower risk of neonatal bacterial infections in the analyses of singletons (Odds ratio [OR]: 0.64, 95% confidence interval [CI]: 0.41-0.99) or discordant twin pairs (concerning bacterial infection) (OR: 0.44, 95% CI: 0.20-0.95). Statistically significant association was also shown for IgG among singletons and the first-born twins, but not for IgG anti-PC, IgM, or IgA.

**Conclusion:** A higher cord serum level of IgM anti-PC is associated with a lower risk of bacterial infections in neonates.

**Key point:** A higher level of IgM anti-PC in cord serum is associated with a lower risk of bacterial infection in both singleton and twin neonates.
