## Supplemental tables for "Associations between cord serum antibodies against phosphorylcholine and bacterial infections in neonates: a prospective cohort study in singletons and twins"

### Sheet: Sheet1
Supplementary Tables
Associations between cord serum antibodies against phosphorylcholine and bacterial infections in neonates: a prospective cohort study in singletons and twins
Supplementary Table 1. The enzyme-linked immunosorbent assay kits for anti-PC and other antibodies
Supplementary Table 2. Maternal and neonatal characteristics comparing between the non-infected and infected population
Supplementary Table 3. Levels of anti-PC according to maternal and neonatal characteristics in the study population
Supplementary Table 4. Levels of IgA, IgG, and IgM according to maternal and neonatal characteristics in the study population

### Sheet: Table S1
Supplementary Table 1. The enzyme-linked immunosorbent assay kits for anti-PC and other antibodies
Cat. No.	Target antibody	Calibrators
JL49442	IgM anti-PC	80, 40, 20, 10, 5, 0 ng/mL
JL49438	IgG anti-PC	200, 100, 50, 25, 12.5, 0 ng/mL
JL10665	IgM	1600, 800, 400, 200, 100, 0 ug/mL
JL12687	IgG	24000, 12000, 6000, 3000, 1500, 0 ug/mL
JL12695	IgA	3200, 1600, 800, 400, 200, 0 ug/mL
Anti-PC: Antibodies against phosphorylcholine; IgM: Immunoglobulin M; IgG: Immunoglobulin G; IgA: Immunoglobulin A.

### Sheet: Table S2
Supplementary Table 2. Maternal and neonatal characteristics comparing between the non-infected and infected population
Characteristics	All (N[%])				Singleton deliveries (N[%])				Twin deliveries (N[%])
	Non-infected	Infected	P		Non-infected	Infected	P		Non-infected	One infected	Both infected	P
Mothers	618 (100.00)	64 (100.00)			305 (100.00)	24 (100.00)			289 (100.00)	28 (100.00)	8 (100.00)
Maternal age at delivery (years)
19-24	21 (3.40)	1 (1.56)	0.797		9 (2.95)	0 (0.00)	0.782		12 (3.83)	1 (3.13)	0 (0.00)	0.644
25-29	163 (26.38)	18 (28.13)			61 (20.00)	6 (25.00)			102 (32.59)	10 (31.25)	2 (25.00)
30-34	270 (43.69)	30 (46.88)			139 (45.57)	10 (41.67)			131 (41.85)	14 (43.75)	6 (75.00)
≥35	164 (26.54)	15 (23.44)			96 (31.48)	8 (33.33)			68 (21.73)	7 (21.88)	0 (0.00)
Parity
1	296 (47.90)	37 (57.81)	0.401		92 (30.16)	6 (25.00)	0.76		204 (65.18)	25 (78.13)	6 (75.00)	0.746
2	258 (41.75)	23 (35.94)			173 (56.72)	16 (66.67)			85 (27.16)	6 (18.75)	1 (12.50)
3	57 (9.22)	4 (6.25)			35 (11.48)	2 (8.33)			22 (7.03)	1 (3.13)	1 (12.50)
≥4	7 (1.13)	0 (0.00)			5 (1.64)	0 (0.00)			2 (0.64)	0 (0.00)	0 (0.00)
Educational level
Junior high school or below	73 (11.81)	9 (14.06)	0.353		32 (10.49)	4 (16.67)	0.083		41 (13.10)	4 (12.50)	1 (12.50)	0.996
Senior high school or vocational school	106 (17.15)	6 (9.38)			60 (19.67)	0 (0.00)			46 (14.70)	5 (15.63)	1 (12.50)
University or above	429 (69.42)	47 (73.44)			208 (68.20)	19 (79.17)			221 (70.61)	22 (68.75)	6 (75.00)
Missing	10 (1.62)	2 (3.13)			5 (1.64)	1 (4.17)			5 (1.60)	1 (3.13)	0 (0.00)
Mode of conception
Naturally conceived	434 (70.23)	39 (60.94)	0.125		277 (90.82)	22 (91.67)	0.89		157 (50.16)	11 (34.38)	6 (75.00)	0.08
In vitro fertilization and embryo transfer	184 (29.77)	25 (39.06)			28 (9.18)	2 (8.33)			156 (49.84)	21 (65.63)	2 (25.00)
Pre-pregnancy body mass index
<18.5	79 (12.78)	7 (10.94)	0.697		38 (12.46)	3 (12.50)	0.649		41 (13.10)	4 (12.50)	0 (0.00)	0.594
18.5-23.9	417 (67.48)	46 (71.88)			201 (65.90)	16 (66.67)			216 (69.01)	24 (75.00)	6 (75.00)
24.0-27.9	95 (15.37)	10 (15.63)			49 (16.07)	5 (20.83)			46 (14.70)	4 (12.50)	1 (12.50)
≥28.0	27 (4.37)	1 (1.56)			17 (5.57)	0 (0.00)			10 (3.19)	0 (0.00)	1 (12.50)
Vaginal bleeding during early pregnancy
No	506 (81.88)	43 (67.19)	0.005		243 (79.67)	14 (58.33)	0.015		263 (84.03)	24 (75.00)	5 (62.50)	0.136
Yes	112 (18.12)	21 (32.81)			62 (20.33)	10 (41.67)			50 (15.97)	8 (25.00)	3 (37.50)
Diabetes disease
No	444 (71.84)	50 (78.13)	0.546		225 (73.77)	20 (83.33)	0.301		219 (69.97)	25 (78.13)	5 (62.50)	0.864
Pregestational diabetes mellitus	1 (0.16)	0 (0.00)			0 (0.00)	0 (0.00)			1 (0.32)	0 (0.00)	0 (0.00)
Gestational diabetes	173 (27.99)	14 (21.88)			80 (26.23)	4 (16.67)			93 (29.71)	7 (21.88)	3 (37.50)
Hypertension disease
No	491 (79.45)	48 (75.00)	0.536		242 (79.34)	19 (79.17)	0.924		249 (79.55)	25 (78.13)	4 (50.00)	0.067
Gestational hypertension	51 (8.25)	5 (7.81)			31 (10.16)	2 (8.33)			20 (6.39)	3 (9.38)	0 (0.00)
Eclampsia and preeclampsia	76 (12.30)	11 (17.19)			32 (10.49)	3 (12.50)			44 (14.06)	4 (12.50)	4 (50.00)
Infection diseases during pregnancy
No	462 (74.76)	43 (67.19)	0.189		220 (72.13)	18 (75.00)	0.762		242 (77.32)	20 (62.50)	5 (62.50)	0.121
Yes	156 (25.24)	21 (32.81)			85 (27.87)	6 (25.00)			71 (22.68)	12 (37.50)	3 (37.50)
Anemia during pregnancy
No	301 (48.71)	25 (39.06)	0.142		137 (44.92)	6 (25.00)	0.058		164 (52.40)	15 (46.88)	4 (50.00)	0.833
Yes	317 (51.29)	39 (60.94)			168 (55.08)	18 (75.00)			149 (47.60)	17 (53.13)	4 (50.00)
Gestational age at delivery (weeks)a
<34	3 (0.49)	2 (3.13)	<0.001		0 (0.00)	0 (0.00)	0.003		3 (0.96)	1 (3.13)	1 (12.50)	0.001
34-36	134 (21.68)	28 (43.75)			15 (4.92)	5 (20.83)
34									13 (4.15)	5 (15.63)	1 (12.50)
35									22 (7.03)	2 (6.25)	2 (25.00)
36									84 (26.84)	9 (28.13)	4 (50.00)
≥37									191 (61.02)	15 (46.88)	0 (0.00)
37-38	343 (55.50)	23 (35.94)			152 (49.84)	8 (33.33)
39-40	131 (21.20)	9 (14.06)			131 (42.95)	9 (37.50)
≥41	7 (1.13)	2 (3.13)			7 (2.30)	2 (8.33)
Mode of delivery
Elective cesarean section	612 (99.03)	61 (95.31)	0.013		302 (99.02)	23 (95.83)	0.171		310 (99.04)	31 (96.88)	7 (87.50)	0.017
Emergency cesarean section	6 (0.97)	3 (4.69)			3 (0.98)	1 (4.17)			3 (0.96)	1 (3.13)	1 (12.50)
Neonates
First-born neonate
Sex
Female	442 (47.27)	27 (37.50)	0.109		144 (47.21)	5 (20.83)	0.012		133 (46.02)	7 (25.00)	4 (50.00)	0.096
Male	493 (52.73)	45 (62.50)			161 (52.79)	19 (79.17)			156 (53.98)	21 (75.00)	4 (50.00)
Birth weight (grams)b
≤2000	55 (5.88)	6 (8.33)	0.461		1 (0.33)	0 (0.00)	0.116		22 (7.61)	5 (17.86)	1 (12.50)	0.233
2000-2499	222 (23.74)	21 (29.17)			9 (2.95)	3 (12.50)			91 (31.49)	12 (42.86)	4 (50.00)
2500-2999	392 (41.93)	27 (37.50)			74 (24.26)	6 (25.00)			152 (52.60)	10 (35.71)	3 (37.50)
≥3000									24 (8.30)	1 (3.57)	0 (0.00)
3000-3499	182 (19.47)	9 (12.50)			138 (45.25)	6 (25.00)
3500-3999	70 (7.49)	8 (11.11)			69 (22.62)	8 (33.33)
≥4000	14 (1.50)	1 (1.39)			14 (4.59)	1 (4.17)
Second-born neonate
Sex
Female									141 (48.79)	16 (57.14)	3 (37.50)	0.559
Male									148 (51.21)	12 (42.86)	5 (62.50)
Birth weight (grams)
≤2000									24 (8.30)	3 (10.71)	2 (25.00)	0.676
2000-2499									101 (34.95)	9 (32.14)	3 (37.50)
2500-2999									144 (49.83)	13 (46.43)	3 (37.50)
≥3000									20 (6.92)	3 (10.71)	0 (0.00)
Chorionicity (only twin)
Monochorionic monoamniotic									2 (0.64)	0 (0.00)	1 (12.50)	0.002
Monochorionic diamniotic									86 (27.48)	7 (21.88)	4 (50.00)
Dichorionic diamniotic									225 (71.88)	25 (78.13)	3 (37.50)
Zygosity(only twin)
Monozygote									106 (36.68)	6 (21.43)	5 (62.50)	0.197
Opposite-sex dizygote									177 (61.25)	22 (78.57)	3 (37.50)
Same-sex dizygote									6 (2.08)	0 (0.00)	0 (0.00)
a Gestational age at delivery was classified as <34, 34-36, 37-38, 39-40, ≥41 weeks for all and singleton neonates, and as <34, 34, 35, 36, ≥37 weeks for twin neonates. b Birth weight was classified as ≤2000, 2000-2499, 2500-2999, 3000-3499, 3500-3999, ≥4000 grams for all and singleton neonates; and as ≤2000, 2000-2499, 2500-2999, ≥3000 grams for twin neonates.

### Sheet: Table S3
Supplementary Table 3. Levels of anti-PC according to maternal and neonatal characteristics in the study population.
Characteristics	IgM anti-PC				IgG anti-PC
	ALL	Singletons	Twins		ALL	Singletons	Twins
Mothers
Maternal age at delivery (years)
19-24	42.03 (12.75)	50.20 (11.92)	39.09 (11.93)		82.31 (32.13)	95.38 (36.89)	77.61 (29.65)
25-29	44.50 (14.01)	54.63 (11.81)	41.40 (13.16)		73.87 (29.25)	72.62 (33.54)	74.26 (27.88)
30-34	47.50 (14.08)	56.31 (11.12)	42.99 (13.30)		73.21 (30.28)	70.21 (34.75)	74.75 (27.66)
≥35	48.40 (14.23)	55.17 (10.26)	43.47 (14.71)		73.10 (31.81)	74.08 (36.25)	72.39 (28.25)
Parity
1	44.64 (13.20)	53.66 (11.04)	42.68 (12.82)		73.82 (28.83)	68.57 (31.95)	74.95 (28.02)
2	49.21 (14.76)	55.78 (10.87)	42.16 (15.15)		73.53 (31.85)	74.50 (35.71)	72.49 (27.18)
3	48.53 (14.86)	57.03 (11.10)	41.84 (14.09)		73.83 (33.30)	73.68 (38.51)	73.95 (28.99)
≥4	51.54 (19.60)	65.95 (10.49)	33.53 (9.94)		70.02 (43.27)	72.41 (51.39)	67.04 (38.08)
Educational level
Junior high school or below	45.77 (15.21)	54.78 (12.15)	42.16 (14.86)		73.95 (29.62)	69.89 (37.26)	75.58 (26.01)
Senior high school or vocational school	47.46 (14.58)	57.44 (11.63)	41.47 (12.82)		72.38 (31.75)	73.62 (36.71)	71.63 (28.54)
University or above	46.72 (13.98)	55.08 (10.75)	42.73 (13.58)		73.99 (30.36)	72.62 (34.81)	74.65 (28.01)
Missing	44.86 (8.54)	53.09 (8.11)	40.74 (5.22)		71.20 (29.24)	78.55 (22.30)	67.53 (32.43)
Mode of conception
Naturally conceived	48.26 (14.13)	55.44 (11.06)	41.86 (13.50)		73.10 (31.10)	72.28 (34.92)	73.84 (27.28)
In vitro fertilization and embryo transfer	44.00 (13.78)	55.46 (10.93)	43.00 (13.56)		74.66 (29.29)	75.93 (37.68)	74.55 (28.51)
Pre-pregnancy body mass index
<18.5	47.29 (14.16)	56.97 (10.88)	42.51 (13.15)		75.80 (31.46)	81.64 (30.91)	72.92 (31.52)
18.5-23.9	45.97 (14.10)	54.95 (11.31)	41.85 (13.33)		73.36 (30.83)	71.04 (36.40)	74.42 (27.89)
24.0-27.9	48.44 (14.30)	55.77 (9.73)	44.49 (14.84)		73.08 (27.90)	69.82 (31.78)	74.84 (25.56)
≥28.0	50.39 (13.65)	57.01 (12.01)	45.27 (12.82)		75.00 (30.53)	79.83 (36.91)	71.27 (24.80)
Vaginal bleeding during early pregnancy
No	46.23 (14.01)	55.61 (11.29)	41.92 (13.00)		74.53 (30.58)	73.39 (36.16)	75.06 (27.66)
Yes	48.62 (14.60)	54.85 (10.09)	44.86 (15.63)		70.04 (29.63)	69.85 (31.29)	70.15 (28.72)
Diabetes disease
No	46.71 (14.31)	55.53 (11.28)	42.21 (13.58)		73.44 (31.03)	73.43 (36.04)	73.44 (28.18)
Pregestational diabetes mellitus	46.00 (9.32)		46.00 (9.32)		59.83 (22.39)		59.83 (22.39)
Gestational diabetes	46.61 (13.79)	55.18 (10.33)	42.93 (13.47)		74.41 (28.94)	70.23 (32.46)	76.20 (27.19)
Hypertension disease
No	47.23 (14.27)	55.57 (11.20)	43.14 (13.83)		73.69 (30.56)	72.08 (35.07)	74.48 (28.08)
Gestational hypertension	47.07 (15.32)	58.31 (9.43)	39.00 (13.57)		71.36 (29.71)	68.91 (31.88)	73.12 (28.28)
Eclampsia and preeclampsia	43.22 (12.19)	51.77 (10.38)	40.23 (11.37)		74.97 (30.30)	80.06 (38.40)	73.19 (26.91)
Infection diseases during pregnancy
No	46.43 (14.34)	55.32 (10.78)	42.31 (13.91)		74.94 (30.70)	75.16 (36.00)	74.83 (27.94)
Yes	47.43 (13.57)	55.76 (11.70)	42.82 (12.29)		69.97 (29.40)	65.95 (32.01)	72.21 (27.70)
Anemia during pregnancy
No	46.49 (13.88)	54.71 (10.47)	43.18 (13.72)		72.71 (29.97)	71.39 (35.02)	73.24 (27.71)
Yes	46.87 (14.42)	56.00 (11.44)	41.62 (13.30)		74.63 (30.89)	73.56 (35.29)	75.24 (28.09)
Gestational age at delivery (weeks)a
<34	42.95 (17.07)		42.95 (17.07)		68.47 (21.96)		68.47 (21.96)
34-36	48.59 (14.88)	56.78 (11.62)			80.22 (31.80)	80.29 (34.19)
34			44.16 (14.69)				80.19 (30.93)
35			42.22 (10.39)				76.00 (27.75)
36			44.14 (14.04)				73.98 (28.52)
≥37			41.49 (13.42)				73.65 (27.48)
37-38	52.83 (12.57)	56.14 (11.32)			72.86 (32.55)	71.87 (33.93)
39-40	48.59 (13.65)	54.46 (10.58)			73.81 (32.47)	73.59 (37.15)
≥41	41.79 (13.53)	55.17 (12.00)			73.20 (27.48)	53.54 (20.18)
Mode of delivery
Elective cesarean section	46.68 (14.21)	55.47 (11.08)	42.40 (13.60)		73.56 (30.52)	72.37 (35.17)	74.14 (27.99)
Emergency cesarean section	47.15 (7.63)	52.90 (4.50)	44.59 (7.47)		83.01 (22.37)	92.33 (29.17)	78.87 (19.20)
Neonates
First-born neonate
Sex
Female	46.57 (14.19)	54.31 (10.93)	36.62 (13.65)		75.24 (29.67)	73.78 (33.16)	62.63 (25.54)
Male	46.78 (14.13)	56.37 (11.05)	37.30 (12.95)		72.32 (31.06)	71.65 (36.76)	58.21 (22.45)
Birth weight (grams)b
≤2000	46.26 (13.87)		40.88 (11.75)		76.43 (31.94)		57.02 (26.35)
2000-2499	43.28 (13.37)	47.76 (13.54)c	37.56 (14.10)		74.78 (28.10)	78.13 (30.70)a	60.30 (24.30)
2500-2999	44.42 (14.17)	55.02 (11.47)	36.44 (13.17)		73.73 (28.70)	71.44 (34.97)	60.60 (23.85)
≥3000			33.29 (10.68)				61.22 (21.17)
3000-3499	52.80 (13.96)	56.83 (11.46)			71.12 (32.56)	71.11 (34.34)
3500-3999	54.03 (9.98)	54.03 (9.98)			74.32 (38.71)	74.32 (38.71)
≥4000	50.62 (9.62)	50.62 (9.62)			72.86 (35.02)	72.86 (35.02)
Second-born neonate
Sex
Female			49.00 (11.69)				88.56 (24.01)
Male			47.06 (11.04)				88.46 (24.31)
Birth weight (grams)
≤2000			51.17 (13.63)				97.16 (24.07)
2000-2499			47.69 (10.21)				87.88 (25.09)
2500-2999			47.57 (11.57)				88.35 (22.58)
≥3000			48.82 (12.62)				81.88 (28.57)
Chorionicity (only twin)
Monochorionic monoamniotic			36.58 (9.35)				60.07 (21.39)
Monochorionic diamniotic			43.44 (14.05)				74.83 (27.95)
Dichorionic diamniotic			42.12 (13.36)				74.13 (27.94)
Zygosity(only twin)
Monozygote			42.53 (13.55)				73.01 (27.85)
Opposite-sex dizygote			42.49 (13.43)				74.70 (28.25)
Same-sex dizygote			40.28 (15.70)				77.90 (21.10)
Anti-PC: Antibodies against phosphorylcholine; IgM: Immunoglobulin M; IgG:Immunoglobulin G. a Gestational age at delivery was classified as <34, 34-36, 37-38, 39-40, ≥41 weeks for all and singleton neonates, and as <34, 34, 35, 36, ≥37 weeks for twin neonates. b Birth weight was classified as ≤2000, 2000-2499, 2500-2999, 3000-3499, 3500-3999, ≥4000 grams for all and singleton neonates; and as ≤20…

### Sheet: Table S4
Supplementary Table 4. Levels of IgA, IgG, and IgM according to maternal and neonatal characteristics in the study population.
Characteristics	IgM				IgG					IgA
	ALL	Singletons	Twins		ALL		Singletons	Twins		ALL		Singletons	Twins
Mothers
Maternal age at delivery (years)
19-24	579.28 (307.86)	477.95 (394.68)	615.76 (270.48)		11706.09 (4014.10)		12324.59 (6044.32)	11483.43 (3127.68)		1896.81 (507.11)		2173.22 (594.16)	1797.30 (443.79)
25-29	703.03 (295.48)	783.93 (394.29)	678.28 (253.87)		11730.07 (4050.77)		10581.83 (6054.07)	12081.36 (3134.67)		1845.33 (478.37)		1784.67 (627.80)	1863.88 (422.33)
30-34	679.43 (298.87)	685.81 (341.32)	676.16 (275.19)		12110.23 (4469.94)		12877.33 (6099.05)	11717.45 (3287.09)		1816.81 (502.33)		1721.65 (597.32)	1865.53 (439.16)
≥35	678.45 (317.09)	677.69 (379.58)	679.00 (263.96)		11763.54 (4723.27)		12376.52 (6014.41)	11317.74 (3454.68)		1831.14 (473.87)		1791.26 (528.09)	1860.14 (429.78)
Parity
1	690.27 (292.09)	723.31 (402.48)	683.09 (262.08)		11875.62 (3959.53)		12151.44 (6211.51)	11815.69 (3279.52)		1858.15 (465.29)		1819.97 (599.80)	1866.44 (430.94)
2	665.86 (321.52)	681.24 (358.14)	649.35 (276.94)		11873.28 (4941.70)		12119.25 (6122.88)	11609.14 (3222.48)		1802.90 (520.96)		1755.12 (584.05)	1854.22 (439.24)
3	705.49 (282.65)	707.63 (328.33)	703.81 (244.49)		11844.35 (4643.29)		12425.79 (5869.01)	11386.62 (3385.10)		1759.81 (456.23)		1664.22 (522.39)	1835.06 (385.82)
≥4	669.74 (396.65)	733.96 (433.37)	589.47 (392.00)		15390.50 (3885.11)		16930.14 (3309.67)	13465.96 (4093.47)		1992.83 (703.01)		2059.92 (752.94)	1908.96 (738.33)
Educational level
Junior high school or below	694.80 (276.78)	683.51 (326.92)	699.32 (255.91)		11601.18 (4133.78)		11637.74 (5831.61)	11586.56 (3259.69)		1851.37 (523.97)		1732.72 (653.41)	1898.83 (457.95)
Senior high school or vocational school	680.64 (304.28)	666.10 (383.59)	689.36 (246.59)		12192.45 (4639.58)		13349.10 (6127.35)	11498.46 (3301.42)		1794.95 (512.04)		1740.41 (612.11)	1827.67 (441.48)
University or above	681.74 (306.71)	713.56 (368.95)	666.56 (271.20)		11878.59 (4404.21)		12083.07 (6145.62)	11781.08 (3266.09)		1835.66 (476.92)		1780.64 (567.59)	1861.90 (425.12)
Missing	643.24 (348.62)	489.97 (450.55)	719.87 (276.29)		12428.48 (4170.35)		10504.15 (5246.06)	13390.65 (3367.33)		1833.73 (488.88)		1823.35 (668.89)	1838.92 (407.32)
Mode of conception
Naturally conceived	694.73 (316.10)	707.52 (368.38)	683.32 (260.81)		12020.50 (4802.67)		12198.43 (6109.58)	11861.70 (3218.21)		1812.51 (505.32)		1765.95 (589.51)	1854.07 (412.57)
In vitro fertilization and embryo transfer	661.73 (278.93)	598.09 (362.87)	667.30 (270.33)		11704.84 (3620.92)		12615.19 (6048.84)	11625.22 (3328.60)		1862.76 (457.26)		1797.65 (546.18)	1868.45 (449.14)
Pre-pregnancy body mass index
<18.5	699.26 (320.82)	732.17 (413.11)	683.00 (265.20)		12412.66 (4513.76)		12866.74 (6138.32)	12188.36 (3468.00)		1847.31 (473.00)		1808.22 (544.44)	1866.62 (435.72)
18.5-23.9	680.50 (296.04)	703.19 (352.62)	670.09 (265.86)		11821.06 (4297.54)		11781.43 (6002.73)	11839.24 (3235.61)		1836.29 (494.68)		1769.28 (616.74)	1867.03 (424.43)
24.0-27.9	683.59 (328.39)	653.91 (412.65)	699.62 (273.42)		11769.05 (4863.38)		13258.27 (6691.03)	10964.87 (3274.62)		1806.61 (466.42)		1788.98 (494.12)	1816.12 (453.03)
≥28.0	660.54 (273.94)	680.46 (327.12)	645.15 (231.71)		12276.15 (3994.61)		13278.39 (4937.98)	11501.70 (2975.71)		1785.14 (522.58)		1604.31 (544.09)	1924.88 (470.83)
Vaginal bleeding during early pregnancy
No	679.88 (301.38)	698.43 (366.32)	671.35 (266.22)		12028.99 (4268.61)		12436.55 (5895.69)	11841.61 (3248.79)		1840.32 (482.70)		1780.70 (583.48)	1867.74 (426.30)
Yes	693.75 (311.12)	694.37 (379.59)	693.37 (262.98)		11367.80 (4911.55)		11522.13 (6759.30)	11274.43 (3365.86)		1791.82 (511.72)		1726.52 (592.43)	1831.33 (454.19)
Diabetes disease
No	680.51 (306.26)	691.59 (366.13)	674.86 (270.90)		12055.58 (4441.20)		12125.14 (6180.69)	12020.07 (3217.10)		1848.01 (484.60)		1802.97 (588.95)	1871.00 (420.35)
Pregestational diabetes mellitus	648.69 (518.21)		648.69 (518.21)		13849.91 (6747.20)			13849.91 (6747.20)		2442.38 (459.10)			2442.38 (459.10)
Gestational diabetes	687.92 (294.89)	714.90 (377.71)	676.36 (251.49)		11496.11 (4277.37)		12561.02 (5866.30)	11039.73 (3291.14)		1783.04 (494.33)		1669.32 (564.90)	1831.78 (453.69)
Hypertension disease
No	679.06 (302.24)	678.68 (361.23)	679.25 (269.00)		11994.11 (4367.96)		12500.33 (6012.52)	11745.75 (3250.91)		1815.84 (489.24)		1744.21 (586.58)	1850.98 (429.85)
Gestational hypertension	678.25 (352.15)	743.15 (423.55)	631.69 (286.50)		11457.42 (4370.04)		11188.28 (5646.53)	11650.49 (3215.29)		1825.33 (472.74)		1817.13 (541.86)	1831.22 (422.49)
Eclampsia and preeclampsia	705.27 (277.86)	795.19 (360.60)	673.80 (236.60)		11632.91 (4627.05)		11256.72 (7033.15)	11764.57 (3452.98)		1924.29 (486.02)		1907.02 (605.89)	1930.34 (439.89)
Infection diseases during pregnancy
No	676.50 (301.54)	677.84 (365.46)	675.89 (267.22)		11869.14 (4346.14)		12014.72 (6123.83)	11801.73 (3211.33)		1834.37 (483.74)		1783.46 (582.13)	1857.94 (429.25)
Yes	700.22 (307.75)	749.07 (374.11)	673.12 (261.23)		12005.14 (4573.17)		12816.28 (6017.67)	11555.06 (3467.57)		1821.55 (502.92)		1730.62 (593.89)	1872.01 (438.41)
Anemia during pregnancy
No	670.27 (309.94)	702.86 (389.35)	657.11 (270.90)		11735.18 (4274.79)		12220.04 (6043.99)	11539.32 (3293.65)		1800.57 (461.94)		1689.39 (527.77)	1845.48 (425.16)
Yes	694.44 (296.20)	693.45 (352.98)	695.00 (258.63)		12067.68 (4522.29)		12249.03 (6152.09)	11963.58 (3243.49)		1860.90 (511.66)		1829.92 (619.90)	1878.68 (437.71)
Gestational age at delivery (weeks)a
<34	678.35 (330.56)		678.35 (330.56)		10886.36 (3720.92)			10886.36 (3720.92)		2006.50 (315.35)			2006.50 (315.35)
34-36	659.20 (286.90)	671.14 (335.97)			11389.86 (5113.01)		11379.59 (7742.22)			1933.03 (518.80)		1911.35 (669.60)
34			652.74 (261.43)					11395.41 (3005.10)					1944.74 (426.20)
35			674.81 (239.67)					11874.75 (3594.61)					1835.98 (432.55)
36			691.17 (265.49)					11930.33 (3299.05)					1835.87 (462.92)
≥37			669.86 (268.55)					11689.33 (3243.75)					1865.35 (418.45)
37-38	700.31 (339.51)	708.27 (365.44)			12221.49 (5645.03)		12329.84 (6152.69)			1800.85 (550.05)		1789.87 (582.69)
39-40	695.92 (315.63)	702.20 (372.62)			12049.04 (4475.60)		12205.91 (5678.03)			1786.38 (519.05)		1720.99 (580.30)
≥41	665.94 (273.65)	492.97 (432.13)			11717.37 (3410.17)		12954.58 (8132.20)			1864.40 (420.05)		1822.67 (512.89)
Mode of delivery
Elective cesarean section	682.67 (303.21)	699.36 (370.23)	674.56 (264.54)		11891.08 (4403.55)		12238.20 (6102.93)	11722.44 (3267.00)		1829.94 (489.62)		1771.36 (586.98)	1858.40 (432.17)
Emergency cesarean section	670.45 (310.08)	549.40 (167.58)	724.24 (350.88)		12859.43 (4412.77)		12092.34 (6364.82)	13200.37 (3686.77)		1921.82 (393.02)		1564.44 (381.77)	2080.66 (291.19)
Neonates
First-born neonate
Sex
Female	684.12 (298.85)	681.41 (365.25)	552.39 (226.10)		11723.43 (4269.60)		11412.68 (5912.28)	10351.45 (2676.86)		1844.14 (498.66)		1787.87 (599.09)	1655.85 (347.83)
Male	681.11 (307.11)	710.89 (371.99)	551.15 (238.34)		12060.62 (4513.86)		12918.31 (6177.58)	9965.02 (2645.14)		1819.78 (479.54)		1753.09 (574.23)	1657.02 (331.37)
Birth weight (grams)b
≤2000	680.17 (240.34)		588.72 (213.03)		11911.60 (3326.62)			10027.48 (2598.50)		1923.63 (374.74)			1749.33 (329.84)
2000-2499	683.82 (274.38)	698.24 (265.50)c	556.63 (240.26)		11660.43 (3642.33)		11586.32 (4260.15)a	10364.68 (2852.18)		1816.06 (458.46)		1925.78 (461.50)a	1620.38 (341.08)
2500-2999	674.92 (293.81)	677.52 (381.35)	538.79 (234.01)		11994.47 (4005.61)		12985.78 (6228.72)	10057.25 (2587.23)		1880.44 (469.84)		1831.69 (609.86)	1676.60 (338.62)
≥3000			572.14 (214.04)					9825.90 (2418.11)					1569.10 (313.94)
3000-3499	698.94 (335.21)	708.20 (355.26)			11990.33 (5512.01)		12142.40 (6054.27)			1725.66 (538.97)		1696.11 (562.42)
3500-3999	698.34 (371.83)	698.34 (371.83)			11636.31 (5680.33)		11636.31 (5680.33)			1799.82 (579.92)		1799.82 (579.92)
≥4000	591.19 (421.82)	591.19 (421.82)			13532.60 (6547.40)		13532.60 (6547.40)			1832.07 (506.90)		1832.07 (506.90)
Second-born neonate
Sex
Female			811.89 (231.63)					13310.81 (3059.86)					2074.38 (427.65)
Male			791.87 (241.29)					13449.48 (2995.48)					2067.95 (404.06)
Birth weight (grams)
≤2000			760.45 (223.71)					13638.49 (2642.62)					2111.91 (337.49)
2000-2499			798.93 (239.88)					13123.74 (3233.46)					1997.56 (440.33)
2500-2999			813.88 (230.47)					13514.81 (2890.67)					2113.75 (402.23)
≥3000			778.80 (282.33)					13390.87 (3408.25)					2080.84 (439.24)
Chorionicity (only twin)
Monochorionic monoamniotic			536.48 (298.63)					11137.50 (4359.97)					1968.29 (335.21)
Monochorionic diamniotic			666.57 (250.83)					11907.74 (3188.55)					1863.33 (432.31)
Dichorionic diamniotic			680.21 (270.61)					11686.57 (3297.14)					1859.28 (432.37)
Zygosity(only twin)
Monozygote			672.89 (256.09)					11738.93 (3187.15)					1872.65 (417.48)
Opposite-sex dizygote			678.94 (270.04)					11746.88 (3303.41)					1862.15 (438.28)
Same-sex dizygote			631.09 (292.06)					11686.26 (3802.39)					1721.36 (441.62)
IgM: Immunoglobulin M; IgG: Immunoglobulin G; IgA: Immunoglobulin A. a Gestational age at delivery was classified as <34, 34-36, 37-38, 39-40, ≥41 weeks for all and singleton neonates, and as <34, 34, 35, 36, ≥37 weeks for twin neonates. b Birth weight was classified as ≤2000, 2000-2499, 2500-2999, 3000-3499, 3500-3999, ≥4000 grams for all and singleton neonates; and as ≤2000, 2000-2499, 2500-299…
